# Germline rare deleterious variant load alters cancer risk, age of onset and tumor characteristics

**DOI:** 10.1101/2021.07.02.21259537

**Authors:** Myvizhi Esai Selvan, Kenan Onel, Sacha Gnjatic, Robert J. Klein, Zeynep H. Gümüş

## Abstract

**Background:** Inherited genetic variants play an important role in cancer susceptibility. Recent studies show that rare, deleterious variants (RDVs) in a few genes are critical determinants of heritable cancer risk. Better understanding of germline RDVs will contribute to improved precision prevention, screening and treatment.

**Methods:** We have performed the largest to date jointly processed germline pan-cancer case-control association study from whole-exome sequencing (WES) data of 20,789 participants, split into discovery and validation cohorts. We focused on high-penetrance RDVs based on ClinVar database. To increase the statistical power, we pursued a collapsing approach and compared the cumulative RDV burden at gene and gene-set levels using penalized logistic regression. Next, we investigated how the accumulation of RDVs in an individual (RDV load) is associated with cancer risk. Finally, we studied how personal RDV load in specific gene-sets affected i) age of diagnosis; ii) tumor immune microenvironment; and iii) tumor mutational burden using Mann-Whitney U test and Kruskal-Wallis test.

**Results:** Our results confirm known associations between cancer risk and germline RDVs in *BRCA1/2* genes, and show associations with risk for RDVs in *Fanconi Anemia (FA)*, DNA damage repair (DDR), cancer predisposition (CPD) and somatic cancer driver gene-sets in two independent cohorts. Furthermore, increased personal germline RDV load in these gene-sets increased cancer risk, and once cancer developed, tumor characteristics. Notably, we show that the personal RDV load of an individual in FA, DDR or CPD genes is a potential marker for younger age of onset, M1 macrophage fraction in tumor microenvironment, and, in specific cancers, increased tumor mutation burden.

**Conclusions:** Our findings will help better stratification of individuals at high cancer risk, as well as the characterization of the influence of their personal germline RDV load on age of diagnosis, tumor microenvironment and mutational burden. These high-risk individuals may benefit from increased surveillance, earlier screening and prevention efforts, and treatments that exploit their tumor characteristics, improving prognosis.
