## Supplementary Table S3 for "Germline rare deleterious variant load alters cancer risk, age of onset and tumor characteristics"

### Sheet: ICD9_Cancer
ICD-9	Neoplasms
140	MALIGNANT NEOPLASM OF LIP
141	MALIGNANT NEOPLASM OF TONGUE
142	MALIGNANT NEOPLASM OF MAJOR SALIVARY GLANDS
143	MAIGNANT NEOPLASM OF GUM
144	MALIGNANT NEOPLASM OF FLOOR OF MOUTH
145	MALIGNANT NEOPLASM OF OTHER AND UNSPECIFIED PARTS OF MOUTH
146	MALIGNANT NEOPLASM OF OROPHARYNX
147	MALIGNANT NEOPLASM OF NASOPHARYNX
148	MALIGNANT NEOPLASM OF HYPOPHARYNX
149	MALIGNANT NEOPLASM OF OTHER AND ILL-DEFINED SITES IN THE LIP, ORAL CAVITY AND PHARYNX
150	MALIGNANT NEOPLASM OF ESOPHAGUS
151	MALIGNANT NEOPLASM OF STOMACH
152	MALIGNANT NEOPLASM OF SMALL INTESTINE, INCLUDING DUODENUM
153	MALIGNANT NEOPLASM OF COLON
154	MALIGNANT NEOPLASM OF RECTUM, RECTOSIGMOID JUNCTION AND ANUS
155	MALIGNANT NEOPLASM OF LIVER AND INTRAHEPATIC BILE DUCTS
156	MALIGNANT NEOPLASM OF GALLBLADDER AND EXTRAHEPATIC BILE DUCTS
157	MALIGNANT NEOPLASM OF PANCREAS
158	MALIGNANT NEOPLASM OF RETROPERITONEUM AND PERITONEUM
159	MALIGNANT NEOPLASM OF OTHER AND ILL-DEFINED SITES WITHIN THE DIGESTIVE ORGANS AND PERITONEUM
160	MALIGNANT NEOPLASM OF NASAL CAVITIES, MIDDLE EAR, AND ACCESSORY SINUES
161	MALIGNANT NEOPLASM OF LARYNX
162	MALIGNANT NEOPLASM OF TRACHEA, BRONCHUS AND LUNG
163	MALIGNANT NEOPLASM OF PLEURA
164	MALIGNANT NEOPLASM OF THYMUS, HEART AND MEDIASTINUM
165	MALIGNANT NEOPLASM OF OTHER AND ILL-DEFINED SITES WITHIN THE RESPIRATORY SYSTEM AND INTRATHORACIC ORGANS
170	MALIGNANT NEOPLASM OF BONE AND ARTICULAR CARTILAGE
171	MALIGNANT NEOPLASM OF CONNECTIVE AND OTHER SOFT TISSUE
172	MALIGNANT MELANOMA OF SKIN
173	OTHER AND UNSPECIFIED MALIGNANT NEOPLASM OF SKIN
174	MALIGNANT NEOPLASM OF FEMALE BREAST
175	MALIGNANT NEOPLASM OF MALE BREAST
176	KAPOSI'S SARCOMA
179	MALIGNANT NEOPLASM OF UTERUS, PART UNSPECIFIED
180	MALIGNANT NEOPLASM OF CERVIX UTERI
181	MALIGNANT NEOPLASM OF PLACENTA
182	MALIGNANT NEOPLASM OF BODY OF UTERUS
183	MALIGNANT NEOPLASM OF OVARY AND OTHER UTERINE ADNEXA
184	MALIGNANT NEOPLASM OF OTHER AND UNSPECIFIED FEMALE GENITAL ORGANS
185	MALIGNANT NEOPLASM OF PROSTATE
186	MALIGNANT NEOPLASM OF TESTIS
187	MALIGNANT NEOPLASM OF PENIS AND OTHER MALE GENITAL ORGANS
188	MALIGNANT NEOPLASM OF BLADDER
189	MALIGNANT NEOPLASM OF KIDNEY AND OTHER UNSPECIFIED URINARY ORGANS
190	MALIGNANT NEOPLASM OF EYE
191	MALIGNANT NEOPLASM OF BRAIN
192	MALIGNANT NEOPLASM OF OTHER AND UNSPECIFIED PARTS OF NERVOUS SYSTEM
193	MALIGNANT NEOPLASM OF THYROID GLAND
194	MALIGNANT NEOPLASM OF OTHER ENDOCRINE GLANDS AND RELATED STRUCTURES
195	MALIGNANT NEOPLASM OF OTHER AND ILL-DEFINED SITES
196	SECONDARY AND UNSPECIFIED MALIGNANT NEOPLASM OF LYMPH NODES
197	SECONDARY MALIGNANT NEOPLASM OF RESPIRATORY AND DIGESTIVE ORGANS
198	SECONDARY MALIGNANT NEOPLASM OF OTHER SPECIFIED SITES
199	MALIGNANT NEOPLASM WITHOUT SPECIFICATION OF SITE
200	DIFFUSE NON HODGKIN'S LYMPHOMA
201	HODGKIN'S DISEASE
202	OTHER MALIGNANT NEOPLASM OF LYMPHOID AND HISTIOCYTIC TISSUE
203	MULTIPLE MYELOMA AND IMMUNOPROLIFERATIVE NEOPLASMS
204	LYMPHOID LEUKEMIA
205	MYELOID LEUKEMIA
206	MONOCYTIC LEUKEMIA
207	OTHER SPECIFIED LEUKEMIA
208	LEUKEMIA OF UNSPECIFIED CELL TYPE
209	Malignant carcinoid tumors of the small intestine
209.1	Malignant carcinoid tumors of the appendix, large intestine, and rectum
209.2	Malignant carcinoid tumors of other and unspecified sites
209.3	MALIGNANT POORLY DIFFERENTIATED NEUROENDOCRINE TUMORS
209.7	SECONDARY NEUROENDOCRINE TUMORS
209.8	Secondary Merkel Cell carcinoma
230	CARCINOMA IN SITU OF DIGESTIVE ORGANS
231	CARCINOMA IN SITU OF RESPIRATORY SYSTEM
232	CARCINOMA IN SITU OF SKIN
233	CARCINOMA IN SITU OF BREAST AND GENITOURINARY SYSTEM
234	CARCINOMA IN SITU OF OTHER AND UNSPECIFIED SITES
V10	PERSONAL HISTORY OF MALIGNANT NEOPLASM

### Sheet: ICD10_Cancer
ICD-10	Neoplasms
C00	MALIGNANT NEOPLASM OF LIP
C01	MALIGNANT NEOPLASM OF BASE OF TONGUE
C02	MALIGNANT NEOPLASM OF OTHER AND UNSPECIFIED PARTS OF TONGUE
C03	MALIGNANT NEOPLASM OF GUM
C04	MALIGNANT NEOPLASM OF FLOOR OF MOUTH
C05	MALIGNANT NEOPLASM OF PALATE
C06	Malignant neoplasm of cheek mucosa
C07	MALIGNANT NEOPLASM OF PAROTID GLAND
C08	MALIGNANT NEOPLASM OF OTHER AND UNSPECIFIED MAJOR SALIVARY GLANDS
C09	MALIGNANT NEOPLASM OF TONSIL
C10	MALIGNANT NEOPLASM OF OROPHARYNX
C11	MALIGNANT NEOPLASM OF NASOPHARYNX
C12	MALIGNANT NEOPLASM OF PYRIFORM SINUS
C13	MALIGNANT NEOPLASM OF HYPOPHARYNX
C14	MALIGNANT NEOPLASM OF OTHER AND ILL-DEFINED SITES IN THE LIP, ORAL CAVITY AND PHARYNX
C15	MALIGNANT NEOPLASM OF ESOPHAGUS
C16	MALIGNANT NEOPLASM OF STOMACH
C17	MALIGNANT NEOPLASM OF SMALL INTESTINE
C18	MALIGNANT NEOPLASM OF COLON
C19	MALIGNANT NEOPLASM OF RECTOSIGMOID JUNCTION
C20	Malignant neoplasm of of rectum
C21	MALIGNANT NEOPLASM OF ANUS AND ANAL CANAL
C22	MALIGNANT NEOPLASM OF LIVER AND INTRAHEPATIC BILE DUCTS
C23	MALIGNANT NEOPLASM OF GALLBLADDER
C24	MALIGNANT NEOPLASM OF OTHER AND UNSPECIFIED PARTS OF BILIARY TRACT
C25	MALIGNANT NEOPLASM OF PANCREAS
C26	MALIGNANT NEOPLASM OF OTHER AND ILL-DEFINED DIGESTIVE ORGANS
C30	MALIGNANT NEOPLASM OF NASAL CAVITY AND MIDDLE EAR
C31	MALIGNANT NEOPLASM OF ACCESSORY SINUSES
C32	MALIGNANT NEOPLASM OF LARYNX
C33	MALIGNANT NEOPLASM OF TRACHEA
C34	MALIGNANT NEOPLASM OF BRONCHUS AND LUNG
C37	MALIGNANT NEOPLASM OF THYMUS
C38	MALIGNANT NEOPLASM OF HEART, MEDIASTINUM
C39	MALIGNANT NEOPLASM OF OTHER AND ILL-DEFINED SITES IN THE RESPIRATORY SYSTEM AND INTRATHORACIC ORGANS
C40	MALIGNANT NEOPLASM OF BONE AND ARTICULAR CARTILAGE OF
C41	MALIGNANT NEOPLASM OF BONE AND ARTICULAR CARTILAGE OF OTHER AND UNSPECIFIED SITES
C43	MALIGNANT MELANOMA OF SKIN
C44	OTHER AND UNSPECIFIED MALIGNANT NEOPLASM OF SKIN
C45	Mesothelioma of other sites
C46	KAPOSI'S SARCOMA
C47	MALIGNANT NEOPLASM OF PERIPHERAL NERVES AND AUTONOMIC NERVOUS SYSTEM
C48	MALIGNANT NEOPLASM OF RETROPERITONEUM AND PERITONEUM
C49	Gastrointestinal stromal tumor, esophagus
C4A	MERKEL CELL CARCINOMA
C50	MALIGNANT NEOPLASM OF BREAST
C51	MALIGNANT NEOPLASM OF VULVA
C52	MALIGNANT NEOPLASM OF VAGINA
C53	MALIGNANT NEOPLASM OF CERVIX UTERI
C54	MALIGNANT NEOPLASM OF CORPUS UTERI
C55	MALIGNANT NEOPLASM OF UTERUS, PART UNSPECIFIED
C56	MALIGNANT NEOPLASM OF OVARY
C57	MALIGNANT NEOPLASM OF OTHER AND UNSPECIFIED FEMALE GENITAL ORGANS
C58	MALIGNANT NEOPLASM OF PLACENTA
C60	MALIGNANT NEOPLASM OF PENIS
C61	MALIGNANT NEOPLASM OF PROSTATE
C62	MALIGNANT NEOPLASM OF TESTIS
C63	Malignant neoplasm of other specified male genital organs
C64	MALIGNANT NEOPLASM OF KIDNEY, EXCEPT RENAL PELVIS
C65	MALIGNANT NEOPLASM OF RENAL PELVIS
C66	MALIGNANT NEOPLASM OF URETER
C67	MALIGNANT NEOPLASM OF BLADDER
C68	MALIGNANT NEOPLASM OF OTHER AND UNSPECIFIED URINARY ORGANS
C69	MALIGNANT NEOPLASM OF EYE AND ADNEXA
C70	MALIGNANT NEOPLASM OF MENINGES
C71	MALIGNANT NEOPLASM OF BRAIN
C72	MALIGNANT NEOPLASM OF SPINAL CORD, CRANIAL NERVES AND OTHER PARTS OF CENTRAL NERVOUS SYSTEM
C73	MALIGNANT NEOPLASM OF THYROID GLAND
C74	MALIGNANT NEOPLASM OF ADRENAL GLAND
C75	MALIGNANT NEOPLASM OF OTHER ENDOCRINE AND RELATED STRUCTURES
C76	MALIGNANT NEOPLASM OF OTHER AND ILL-DEFINED SITES
C77	SECONDARY AND UNSPECIFIED MALIGNANT NEOPLASM OF LYMPH NODES
C78	SECONDARY MALIGNANT NEOPLASM OF RESPIRATORY AND DIGESTIVE ORGANS
C79	SECONDARY MALIGNANT NEOPLASM OF OTHER AND UNSPECIFIED SITES
C7A	MALIGNANT NEUROENDOCRINE TUMORS
C7B	SECONDARY NEUROENDOCRINE TUMORS
C80	MALIGNANT NEOPLASM WITHOUT SPECIFICATION OF SITE
C81	HODGKIN LYMPHOMA
C82	FOLLICULAR LYMPHOMA
C83	Lymphoblastic (diffuse) lymphoma
C84	MATURE T/NK-CELL LYMPHOMAS
C85	OTHER SPECIFIED AND UNSPECIFIED TYPES OF NON-HODGKIN LYMPHOMA
C86	OTHER SPECIFIED TYPES OF T/NK-CELL LYMPHOMA
C88	Other malignant immunoproliferative diseases
C90	MULTIPLE MYELOMA AND MALIGNANT PLASMA CELL NEOPLASMS
C91	LYMPHOID LEUKEMIA
C92	MYELOID LEUKEMIA
C93	MONOCYTIC LEUKEMIA
C94	OTHER LEUKEMIAS OF SPECIFIED CELL TYPE
C95	LEUKEMIA OF UNSPECIFIED CELL TYPE
C96	Histiocytic sarcoma
Z85	Personal history of malignant neoplasm
Z08	encounter for follow-up examination after completed treatment for malignant neoplasm
D00	CARCINOMA IN SITU OF ORAL CAVITY, ESOPHAGUS AND STOMACH
D01	CARCINOMA IN SITU OF OTHER AND UNSPECIFIED DIGESTIVE ORGANS
D02	CARCINOMA IN SITU OF MIDDLE EAR AND RESPIRATORY SYSTEM
D03	MELANOMA IN SITU OF SKIN
D04	CARCINOMA IN SITU OF SKIN
D05	CARCINOMA IN SITU OF BREAST
D06	CARCINOMA IN SITU OF CERVIX UTERI
D07	CARCINOMA IN SITU OF OTHER AND UNSPECIFIED GENITAL ORGANS
D09	CARCINOMA IN SITU OF OTHER AND UNSPECIFIED SITES

### Sheet: ICD9_no_Case_Ctrl
ICD-9	Neoplasms
209.4	Benign carcinoid tumors of the small intestine
209.5	Benign carcinoid tumors of the appendix, large intestine and rectum
209.6	Benign carcinoid tumors of other and unspecified sites
210	BENIGN NEOPLASM OF LIP, ORAL CAVITY AND PHARYNX
211	BENIGN NEOPLASM OF OTHER PARTS OF DIGESTIVE SYSTEM
212	BENIGN NEOPLASM OF RESPIRATORY AND INTRATHORACIC ORGANS
213	BENIGN NEOPLASM OF BONE AND ARTICULAR CARTILAGE
214	LIPOMA
215	OTHER BENIGN NEOPLASM OF CONNECTIVE AND OTHER SOFT TISSUE
216	BENIGN NEOPLASM OF SKIN
217	Benign neoplasm of breast
218	UTERINE LEIOMYOMA
219	OTHER BENIGN NEOPLASM OF UTERUS
220	BENIGN NEOPLASM OF OVARY
221	BENIGN NEOPLASM OF OTHER FEMALE GENITAL ORGANS
222	BENIGN NEOPLASM OF MALE GENITAL ORGANS
223	BENIGN NEOPLASM OF KIDNEY AND OTHER URINARY ORGANS
224	BENIGN NEOPLASM OF EYE
225	BENIGN NEOPLASM OF BRAIN AND OTHER PARTS OF NERVOUS SYSTEM
226	BENIGN NOEOPLASM OF THYROID GLAND
227	BENIGN NEOPLASM OF OTHER ENDOCRINE GLANDS AND RELATED STRUCTURES
228	HEMANGIOMA AND LYMPHANGIOMA, ANY SITE
229	BENIGN NEOPLASM OF OTHER AND UNSPECIFIED SITES
235	NEOPLASM OF UNCERTAIN BEHAVIOR OF DIGESTIVE AND RESPIRATORY SYSTEMS
236	NEOPLASM OF UNCERTAIN BEHAVIOR OF GENITOURINARY ORGANS
237	NEOPLASM OF UNCERTAIN BEHAVIOR OF ENDOCRINE GLANDS AND NERVOUS SYSTEM
238	NEOPLASM OF UNCERTAIN BEHAVIOR OF OTHER AND UNSPECIFIED SITES
239	NEOPLASMS OF UNSPECIFIED NATURE
259.2	Carcinoid syndrome

### Sheet: ICD10_no_Case_Ctrl
ICD-10	Neoplasms
Z15	Genetic susceptibility to malignant neoplasm
D3A	Benign carcinoid tumors
D10	BENIGN NEOPLASM OF MOUTH AND PHARYNX
D11	BENIGN NEOPLASM OF MAJOR SALIVARY GLANDS
D12	BENIGN NEOPLASM OF COLON, RECTUM, ANUS AND ANAL CANAL
D13	BENIGN NEOPLASM OF OTHER AND ILL-DEFINED PARTS OF DIGESTIVE SYSTEM
D14	BENIGN NEOPLASM OF MIDDLE EAR AND RESPIRATORY SYSTEM
D15	BENIGN NEOPLASM OF OTHER AND UNSPECIFIED INTRATHORACIC ORGANS
D16	BENIGN NEOPLASM OF BONE AND ARTICULAR CARTILAGE
D17	BENIGN LIPOMATOUS NEOPLASM
D18	HEMANGIOMA AND LYMPHANGIOMA, ANY SITE
D21	OTHER BENIGN NEOPLASMS OF CONNECTIVE AND OTHER SOFT TISSUE
D22	MELANOCYTIC NEVI
D23	OTHER BENIGN NEOPLASMS OF SKIN
D24	Benign neoplasm of breast
D25	LEIOMYOMA OF UTERUS
D26	OTHER BENIGN NEOPLASMS OF UTERUS
D28	BENIGN NEOPLASM OF OTHER AND UNSPECIFIED FEMALE GENITAL ORGANS
D29	BENIGN NEOPLASM OF MALE GENITAL ORGANS
D30	BENIGN NEOPLASM OF URINARY ORGANS
D31	BENIGN NEOPLASM OF EYE AND ADNEXA
D32	BENIGN NEOPLASM OF MENINGES
D33	BENIGN NEOPLASM OF BRAIN AND OTHER PARTS OF CENTRAL NERVOUS SYSTEM
D34	BENIGN NEOPLASM OF THYROID GLAND
D35	Benign neoplasm of pituitary gland
D36	BENIGN NEOPLASM OF OTHER AND UNSPECIFIED SITES
D37	NEOPLASM OF UNCERTAIN BEHAVIOR OF ORAL CAVITY AND DIGESTIVE ORGANS
D38	NEOPLASM OF UNCERTAIN BEHAVIOR OF MIDDLE EAR AND RESPIRATORY AND INTRATHORACIC ORGANS
D39	NEOPLASM OF UNCERTAIN BEHAVIOR OF FEMALE GENITAL ORGANS
D40	NEOPLASM OF UNCERTAIN BEHAVIOR OF MALE GENITAL ORGANS
D41	NEOPLASM OF UNCERTAIN BEHAVIOR OF URINARY ORGANS
D42	NEOPLASM OF UNCERTAIN BEHAVIOR OF MENINGES
D43	NEOPLASM OF UNCERTAIN BEHAVIOR OF BRAIN AND CENTRAL NERVOUS SYSTEM
D44	NEOPLASM OF UNCERTAIN BEHAVIOR OF ENDOCRINE GLANDS
D45	POLYCYTHEMIA VERA
D46	MYELODYSPLASTIC SYNDROMES
D47	OTHER NEOPLASMS OF UNCERTAIN BEHAVIOR OF LYMPHOID, HEMATOPOIETIC AND RELATED TISSUE
D48	NEOPLASM OF UNCERTAIN BEHAVIOR OF OTHER AND UNSPECIFIED SITES
D49	NEOPLASM OF UNSPECIFIED BEHAVIOR
E34.0	Carcinoid syndrome
G89.3	Neoplasm related pain
Z86.0	Personal history of benign neoplasm
