## Supplementary Table S8 for "Germline rare deleterious variant load alters cancer risk, age of onset and tumor characteristics"

### Sheet: 22_FA
Discovery Cohort
	Cancer	# Total Samples	# Mutations	# Genes	# Unique Individuals (Percent)	Odds Ratio (OR)	p value	CI_LL	CI_UL
1	Pan_Cancer	6371	115	15	163 ( 2.56 %)	2.05486	6.1413e-08	1.57717	2.69614
2	BRCA	622	19	6	21 ( 3.38 %)	2.80004	0.000152597	1.68902	4.44595
3	LUAD	463	7	6	6 ( 1.30 %)	1.0915	0.833398	0.43949	2.26267
4	LUSC	443	9	7	9 ( 2.03 %)	1.70069	0.151847	0.806646	3.18726
5	LGG	426	4	3	5 ( 1.17 %)	1.02309	0.95924	0.377193	2.23521
6	HNSC	426	10	7	10 ( 2.35 %)	1.92652	0.0693462	0.944854	3.54192
7	SKCM	424	7	5	7 ( 1.65 %)	1.44646	0.361722	0.622484	2.8816
8	PRAD	403	10	7	10 ( 2.48 %)	2.02708	0.0519565	0.99348	3.73045
9	THCA	338	5	4	5 ( 1.48 %)	1.20891	0.680063	0.443605	2.66141
10	UCEC	331	4	3	4 ( 1.21 %)	1.0053	0.991369	0.329626	2.34095
11	BLCA	305	8	7	9 ( 2.95 %)	2.4078	0.0240604	1.13519	4.55152
12	KIRC	279	2	2	2 ( 0.72 %)	0.628143	0.441057	0.129674	1.83697
13	STAD	268	11	7	11 ( 4.10 %)	3.38216	0.00124349	1.6792	6.23651
14	COAD	267	6	6	7 ( 2.62 %)	2.12591	0.0783272	0.908996	4.27345
15	GBM	252	6	4	5 ( 1.98 %)	1.60999	0.318431	0.591454	3.53783
16	OV	235	25	6	36 ( 15.32 %)	13.3012	1e-16	8.62699	20.1773
17	KIRP	193	3	3	3 ( 1.55 %)	1.42036	0.546501	0.389863	3.64829
18	LIHC	167	3	2	3 ( 1.80 %)	1.66444	0.391062	0.457556	4.26351
19	CESC	162	4	4	4 ( 2.47 %)	2.15864	0.158949	0.70425	5.07241
20	READ	99	3	3	3 ( 3.03 %)	2.74899	0.11277	0.752428	7.10004
21	ACC	76	0	0	0 ( 0 %)	0.520789	0.608874	0.00411536	3.66249
22	LAML	67	1	1	1 ( 1.49 %)	1.72749	0.546337	0.193818	6.51179
23	KICH	56	1	1	1 ( 1.79 %)	1.77463	0.530598	0.19766	6.80713
24	UCS	42	0	0	0 ( 0 %)	0.795136	0.867861	0.00625817	5.71233
25	DLBC	27	1	1	1 ( 3.70 %)	3.41871	0.234399	0.354997	14.5305
	Control	6647	58	13	85 ( 1.28 %)
Validation Cohort
	Cancer	# Total Samples	# Mutations	# Genes	# Unique Individuals (Percent)	Odds Ratio (OR)	p value	CI_LL	CI_UL
1	Pan_Cancer	1571	32	8	52 ( 3.31 %)	2.00515	0.000107018	1.42158	2.79544
	Control	6200	69	13	103 ( 1.66 %)
