## Supplementary Table S11 for "Germline rare deleterious variant load alters cancer risk, age of onset and tumor characteristics"

### Sheet: 94CPD_geneset
Number of individuals with 0 RDV			5493
Number of individuals with 1 RDV			415
Number of individuals with >1 RDV			9
Cell_Type	0RDV_avg	1RDV_avg	>1RDV_avg	Overall_pvalue	1vs0RDV_p_BH	>1vs0RDV_p_BH	1vs>1RDV_p_BH
T.cells.CD4.memory.resting	0.0206883	0.0226586	0.0355399	0.00640969	0.0377089	0.0377089	0.0377089
Macrophages.M1	0.0123721	0.0127231	0.0193464	0.0260742	0.0969475	0.14325	0.171528
Mast.cells.activated	0.00465024	0.00387238	0.0104911	0.178037	0.40123	0.149482	0.149482
Dendritic.cells.resting	0.00302224	0.00256119	0.00104677	0.213951	0.302584	0.711156	0.711156
B.cells.memory	0.00460658	0.00481812	0.000859997	0.222981	0.809148	0.147721	0.147721
NK.cells.resting	0.00268298	0.0024555	0.00421004	0.232679	0.342297	0.239608	0.239608
T.cells.CD8	0.0276737	0.0290574	0.034771	0.233872	0.289728	0.289728	0.289728
T.cells.gamma.delta	0.000309183	0.000204975	0	0.292237	0.434399	0.434399	0.434399
T.cells.follicular.helper	0.0139548	0.0144233	0.0197397	0.305881	0.371627	0.371627	0.371627
T.cells.CD4.naive	0.000462393	0.000466088	0	0.337339	0.388975	0.388975	0.388975
Monocytes	0.00656237	0.00665137	0.00371616	0.367744	0.487448	0.850047	0.850047
Mast.cells.resting	0.00699838	0.00791548	0.00526665	0.405496	0.409743	0.409743	0.409743
NK.cells.activated	0.0069139	0.00751311	0.00351177	0.526153	0.570034	0.570034	0.570034
B.cells.naive	0.00969587	0.00914562	0.0156743	0.548442	0.703726	0.703726	0.703726
Macrophages.M0	0.0162883	0.0151214	0.0219985	0.623094	0.829789	0.529867	0.529867
Neutrophils	0.00163187	0.00105937	0.00194926	0.672389	0.849375	0.849375	0.849375
T.cells.CD4.memory.activated	0.00184139	0.00222201	0.000981502	0.770782	0.980415	0.980415	0.980415
Eosinophils	0.0002065	0.000160634	0.000507144	0.80146	0.964218	0.964218	0.964218
T.cells.regulatory..Tregs.	0.00653387	0.0065752	0.00546298	0.867626	0.827368	0.827368	0.827368
Macrophages.M2	0.0514686	0.0510753	0.05179	0.906873	0.866805	0.866805	0.866805
Dendritic.cells.activated	0.00271957	0.00278823	0.00823178	0.919532	0.99317	0.99317	0.99317
Plasma.cells	0.0103849	0.00980958	0.0141781	0.975493	0.910881	0.910881	0.910881

### Sheet: 95DDR_geneset
Number of individuals with 0 RDV			5572
Number of individuals with 1 RDV			338
Number of individuals with >1 RDV			7
Cell_Type	0RDV_avg	1RDV_avg	>1RDV_avg	Overall_pvalue	1vs0RDV_p_BH	>1vs0RDV_p_BH	1vs>1RDV_p_BH
Macrophages.M1	0.0123391	0.0133279	0.0222657	0.00613722	0.037116	0.067849	0.102404
B.cells.naive	0.00967225	0.00921849	0.0266083	0.0233168	0.105666	0.0513567	0.0513567
T.cells.CD4.memory.resting	0.0207739	0.0218043	0.0346246	0.0315252	0.104516	0.0841169	0.0841169
Plasma.cells	0.0103752	0.00963215	0.0252536	0.0325516	0.458319	0.0185268	0.0185268
Neutrophils	0.00161178	0.00123561	0.00322177	0.126336	0.301303	0.122324	0.122324
T.cells.CD8	0.0277693	0.0277824	0.0375015	0.144062	0.907513	0.0794132	0.0794132
Mast.cells.resting	0.00699978	0.00796957	0.011134	0.268412	0.583843	0.257794	0.257794
T.cells.follicular.helper	0.0139541	0.0145673	0.0201562	0.27585	0.291525	0.291525	0.291525
B.cells.memory	0.00463148	0.0043142	0.00662677	0.29567	0.375345	0.774312	0.774312
T.cells.CD4.naive	0.000469042	0.000354592	0	0.312273	0.458643	0.458643	0.458643
Dendritic.cells.resting	0.00301891	0.00247877	0.00204161	0.401805	0.346444	0.346444	0.346444
Dendritic.cells.activated	0.00270236	0.0032817	0.000429751	0.409486	0.365649	0.365649	0.365649
T.cells.gamma.delta	0.000303927	0.000266054	0	0.435467	0.489335	0.489335	0.489335
Macrophages.M2	0.0514589	0.050866	0.0653663	0.470982	0.902103	0.342821	0.342821
T.cells.CD4.memory.activated	0.00184155	0.0022762	0.00217658	0.60468	0.665089	0.665089	0.665089
Monocytes	0.00657361	0.00641558	0.0063237	0.638899	0.607309	0.607309	0.607309
T.cells.regulatory.Tregs.	0.00655622	0.00619351	0.00624999	0.687983	0.611767	0.611767	0.611767
Macrophages.M0	0.0161847	0.0167598	0.0141028	0.779181	0.966015	0.966015	0.966015
NK.cells.resting	0.00267349	0.00255288	0.00499402	0.808739	0.734732	0.734732	0.734732
Mast.cells.activated	0.00464774	0.00391749	0.00341682	0.898469	0.851512	0.851512	0.851512
Eosinophils	0.000205725	0.000161736	0.000652042	0.93493	0.875424	0.875424	0.875424
NK.cells.activated	0.00693934	0.00711065	0.00830812	0.981342	0.917694	0.917694	0.917694

### Sheet: 299SCD_geneset
Number of individuals with 0 RDV			5565
Number of individuals with 1 RDV			344
Number of individuals with >1 RDV			8
Cell_Type	0RDV_avg	1RDV_avg	>1RDV_avg	Overall_pvalue	1vs0RDV_p_BH	>1vs0RDV_p_BH	1vs>1RDV_p_BH
T.cells.regulatory.Tregs.	0.00651289	0.00702547	0.000928757	0.0841922	0.162685	0.127809	0.127809
T.cells.CD4.memory.resting	0.0207777	0.0219513	0.0231236	0.196829	0.26596	0.752908	0.752908
Eosinophils	0.000204987	0.000188312	0	0.210647	0.377216	0.377216	0.377216
T.cells.CD4.memory.activated	0.00186772	0.00189498	0	0.21478	0.343632	0.254867	0.254867
Macrophages.M1	0.0124403	0.0120713	0.00390306	0.242898	0.799358	0.145784	0.145784
Dendritic.cells.resting	0.00300885	0.00266986	0.00134851	0.256171	0.302963	0.94022	0.94022
B.cells.memory	0.00456133	0.00556429	0.00165715	0.274518	0.456951	0.609798	0.609798
Mast.cells.resting	0.00705302	0.00708088	0.0110686	0.314926	0.54103	0.2479	0.2479
Macrophages.M2	0.0512782	0.0543709	0.0390529	0.347649	0.504585	0.504585	0.504585
T.cells.follicular.helper	0.0139852	0.0143744	0.00557023	0.374723	0.617952	0.289862	0.289862
T.cells.CD4.naive	0.000469401	0.000352146	0	0.428233	0.412894	0.412894	0.412894
T.cells.CD8	0.027839	0.0272115	0.0123531	0.441065	0.831396	0.315323	0.315323
Plasma.cells	0.0103797	0.0100079	0.00464445	0.526742	0.996529	0.403594	0.403594
Neutrophils	0.00159447	0.00158227	0.000433813	0.547618	0.762912	0.762912	0.762912
T.cells.gamma.delta	0.000302838	0.000283745	6.3418e-05	0.581284	0.655896	0.655896	0.655896
Monocytes	0.00659498	0.00612701	0.00401258	0.653983	0.630172	0.630172	0.630172
NK.cells.resting	0.00267096	0.00269645	0.000382699	0.680531	0.759724	0.658117	0.658117
B.cells.naive	0.00953151	0.0119085	0.00706573	0.706183	0.998583	0.998583	0.998583
NK.cells.activated	0.00695944	0.00686528	0.00458313	0.714309	0.890177	0.890177	0.890177
Mast.cells.activated	0.00463969	0.00410579	0.00161847	0.722688	0.773107	0.680701	0.680701
Macrophages.M0	0.0162523	0.0158481	0.00609172	0.868038	0.966437	0.896164	0.896164
Dendritic.cells.activated	0.00273031	0.0028101	0.0011142	0.998004	0.985919	0.985919	0.985919

### Sheet: 22FA_geneset
Number of individuals with 0 RDV			5768
Number of individuals with 1 RDV			149
Number of individuals with >1 RDV			0
Cell_Type	0RDV_avg	1RDV_avg	1vs0RDV_p
T.cells.gamma.delta	0.000301769	0.000287282	0.0167768
Macrophages.M1	0.012385	0.0132688	0.0186288
T.cells.CD4.memory.resting	0.0207859	0.0232957	0.0246
B.cells.naive	0.00965916	0.00994532	0.0828376
T.cells.CD4.naive	0.000466844	0.000272455	0.100565
Monocytes	0.00656525	0.00652691	0.235715
NK.cells.activated	0.00698565	0.0055997	0.241138
Dendritic.cells.resting	0.00299939	0.00250331	0.256102
Dendritic.cells.activated	0.0027239	0.00307584	0.286733
T.cells.CD4.memory.activated	0.00185315	0.00239443	0.294744
Mast.cells.resting	0.00704774	0.00753716	0.377635
Macrophages.M2	0.0514086	0.052716	0.392854
T.cells.CD8	0.0278631	0.0246272	0.473258
B.cells.memory	0.00463121	0.00401585	0.552387
NK.cells.resting	0.00267562	0.00242671	0.626495
Neutrophils	0.00160271	0.00118528	0.643044
T.cells.follicular.helper	0.014013	0.0133547	0.649119
Plasma.cells	0.0103549	0.0101736	0.662858
Mast.cells.activated	0.00460987	0.00439919	0.689844
Macrophages.M0	0.0162535	0.0147284	0.770472
Eosinophils	0.000204615	0.000169869	0.781291
T.cells.regulatory..Tregs.	0.00655674	0.00569881	0.938616
