## Supplementary Table S12 for "Germline rare deleterious variant load alters cancer risk, age of onset and tumor characteristics"

### Sheet: 94CPD_geneset
Gene_Name	#Indiv_0RDV	#Indiv_1RDV	#Indiv_>1RDV	0RDV_avg	1RDV_avg	>1RDV_avg	0vs1RDV_pvalue	0vs>1RDV_pvalue
ACHE	5510	409	8	165.958	194.123	113.617	0.587747	0.959349
ADAMDEC1	5510	409	8	174.629	167.422	181.658	0.173162	0.198808
APOBEC3A	5510	409	8	150.135	109.659	42.2499	0.533261	0.340022
APOL3	5510	409	8	691.737	684.689	922.319	0.188403	0.782072
APOL6	5510	409	8	1884.62	1962.88	2269.02	0.0275211	0.593475
AQP9	5510	409	8	527.461	404.259	103.647	0.820702	0.453981
ARRB1	5510	409	8	447.231	469.23	527.724	0.264185	0.314211
CCL19	5510	409	8	295.344	310.546	129.427	0.0836928	0.946151
CCL5	5510	409	8	1010.09	1117.38	1064.7	0.126215	0.326978
CCL8	5510	409	8	57.9687	66.0645	124.02	0.0037667	0.519561
CCR7	5510	409	8	136.836	160.765	96.6756	0.227979	0.717755
CD38	5510	409	8	141.239	167.124	84.4876	0.121755	0.65522
CD40	5510	409	8	530.268	490.166	446.058	0.250851	0.847741
CHI3L1	5510	409	8	4861.37	4803.31	541.877	0.608373	0.51543
CLIC2	5510	409	8	317.709	282.78	165.484	0.246784	0.329175
CXCL10	5510	409	8	953.165	1014.84	2014.65	0.00189869	0.0208812
CXCL11	5510	409	8	283.342	296.157	1135.73	0.00923588	0.0220778
CXCL13	5510	409	8	570.775	573.027	155.122	0.125545	0.586114
CXCL9	5510	409	8	1547.88	1527.86	1150.67	0.0886805	0.331714
CYP27B1	5510	409	8	106.685	87.7502	207.363	0.027576	0.963066
DHX58	5510	409	8	416.631	435.29	336.387	0.190858	0.457873
EBI3	5510	409	8	64.8988	70.9996	38.157	0.503565	0.315815
GGT5	5510	409	8	724.287	750.135	807.833	0.215443	0.699907
HESX1	5510	409	8	12.9288	14.0665	12.1587	0.0702551	0.993178
IDO1	5510	409	8	673.621	678.285	418.051	0.0525598	0.364555
IFI44L	5510	409	8	859.042	966.73	705.351	0.00397052	0.924887
IL2RA	5510	409	8	74.9722	85.3537	125.856	0.471272	0.248717
KIAA0754	5510	409	8	150.58	163.401	168.53	0.0909107	0.686627
KYNU	5510	409	8	369.219	377.252	444.211	0.576998	0.576228
LAG3	5510	409	8	163.057	188.086	174.033	0.340341	0.635614
LAMP3	5510	409	8	639.666	702.73	560.285	0.0600234	0.478713
LILRA3	5510	409	8	15.8235	16.8267	42.1392	0.232682	0.0343886
LILRB2	5510	409	8	156.901	163.403	212.831	0.739028	0.645784
NOD2	5510	409	8	143.819	122.545	82.3685	0.70459	0.745994
PLA1A	5510	409	8	483.816	476.379	361.128	0.849244	0.321853
PTGIR	5510	409	8	50.2273	50.5145	65.6731	0.538547	0.404862
RASSF4	5510	409	8	1579.26	1453.42	509.005	0.322626	0.193513
RSAD2	5510	409	8	479.824	540.565	593.419	0.0101642	0.638309
SIGLEC1	5510	409	8	369.603	430.544	548.883	0.23544	0.414576
SLAMF1	5510	409	8	45.6551	43.8013	32.8971	0.574658	0.787702
SLC15A3	5510	409	8	730.38	788.875	1065.02	0.430389	0.78839
SLC2A6	5510	409	8	205.549	203.972	357.455	0.319707	0.865348
SOCS1	5510	409	8	155.216	137.236	100.9	0.0165296	0.47007
TLR7	5510	409	8	122.475	135.436	73.3781	0.0136882	0.730409
TLR8	5510	409	8	75.1871	72.1434	63.8965	0.4035	0.65827
TNFAIP6	5510	409	8	188.619	166.172	142.665	0.734471	0.18966
TNIP3	5510	409	8	27.6448	28.4893	21.6118	0.714747	0.258622
TRPM4	5510	409	8	1695.36	1856.41	2643.66	0.986349	0.150762

### Sheet: 95DDR_geneset
Gene_Name	#Indiv_0RDV	#Indiv_1RDV	#Indiv_>1RDV	0RDV_avg	1RDV_avg	>1RDV_avg	0vs1RDV_pvalue	0vs>1RDV_pvalue
ACHE	5589	331	7	164.811	221.289	51.5322	0.991642	0.503612
ADAMDEC1	5589	331	7	172.604	198.24	261.807	0.00814236	0.0744852
APOBEC3A	5589	331	7	149.488	110.05	73.8228	0.210276	0.363349
APOL3	5589	331	7	690.032	712.277	933.393	0.0502193	0.0523553
APOL6	5589	331	7	1882.09	2022	2421.93	0.00699037	0.0982908
AQP9	5589	331	7	520.64	488.655	125.95	0.212471	0.420379
ARRB1	5589	331	7	445.701	500.157	543.544	0.0325692	0.136833
CCL19	5589	331	7	297.433	275.151	270.863	0.356213	0.278915
CCL5	5589	331	7	1009.34	1143.57	1628.12	0.106787	0.0187799
CCL8	5589	331	7	57.775	72.9358	57.7001	0.00207535	0.143096
CCR7	5589	331	7	138.309	140.341	146.819	0.267006	0.107014
CD38	5589	331	7	141.729	163.666	136.377	0.095461	0.335509
CD40	5589	331	7	527.634	519.157	720.004	0.799496	0.198888
CHI3L1	5589	331	7	4830.12	5292.72	1092.37	0.0762722	0.817818
CLIC2	5589	331	7	317.196	279.262	330.46	0.213183	0.406344
CXCL10	5589	331	7	949.926	1107.56	1055.08	6.55519e-05	0.0179462
CXCL11	5589	331	7	282.412	334.574	326.369	0.000478727	0.0201316
CXCL13	5589	331	7	581.896	381.38	304.029	0.0825129	0.157439
CXCL9	5589	331	7	1535.57	1708.48	2156.25	0.0317918	0.0143949
CYP27B1	5589	331	7	106.151	95.7044	60.5963	0.211593	0.518209
DHX58	5589	331	7	416.29	445.278	332.429	0.0273886	0.634298
EBI3	5589	331	7	65.4533	62.751	49.632	0.414774	0.750735
GGT5	5589	331	7	727.097	707.74	869.246	0.198875	0.726708
HESX1	5589	331	7	12.911	14.653	11.1325	0.0280194	0.668446
IDO1	5589	331	7	666.615	793.204	592.546	0.00128687	0.07873
IFI44L	5589	331	7	854.204	1074.89	631.134	0.00341512	0.596926
IL2RA	5589	331	7	74.9901	87.6736	124.756	0.0561107	0.0379582
KIAA0754	5589	331	7	151.139	155.989	218.422	0.260591	0.128748
KYNU	5589	331	7	365.631	445.271	193.15	0.0505718	0.568341
LAG3	5589	331	7	163.377	188.805	164.476	0.100234	0.121039
LAMP3	5589	331	7	635.804	770.385	1136.19	0.00975525	0.406543
LILRA3	5589	331	7	15.9145	15.985	24.1974	0.908666	0.227109
LILRB2	5589	331	7	156.619	169.96	208.389	0.378556	0.0757939
NOD2	5589	331	7	143.186	126.952	133.584	0.226975	0.321032
PLA1A	5589	331	7	486.484	424.069	604.301	0.186925	0.161893
PTGIR	5589	331	7	50.2856	49.5027	72.3667	0.902661	0.128101
RASSF4	5589	331	7	1589.4	1236.34	1122.32	0.0589366	0.898849
RSAD2	5589	331	7	476.499	616.652	343.73	0.000157949	0.62151
SIGLEC1	5589	331	7	368.072	471.041	560.864	0.0811202	0.0392812
SLAMF1	5589	331	7	45.8885	38.9723	52.4007	0.499079	0.0318346
SLC15A3	5589	331	7	730.586	802.949	934.82	0.189106	0.076336
SLC2A6	5589	331	7	205.908	202.707	134.947	0.085076	0.856952
SOCS1	5589	331	7	155.687	124.362	125.455	0.0694443	0.716366
TLR7	5589	331	7	122.973	127.862	171.522	0.125475	0.251833
TLR8	5589	331	7	74.6185	79.9508	113.235	0.341397	0.131061
TNFAIP6	5589	331	7	188.852	150.708	431.559	0.326251	0.126989
TNIP3	5589	331	7	27.5024	30.4492	51.1609	0.34063	0.0729099
TRPM4	5589	331	7	1696.21	1920.42	869.598	0.130172	0.774647

### Sheet: 299SCD_geneset
Gene_Name	#Indiv_0RDV	#Indiv_1RDV	#Indiv_>1RDV	0RDV_avg	1RDV_avg	>1RDV_avg	0vs1RDV_pvalue	0vs>1RDV_pvalue
ACHE	5579	340	8	165.754	203.121	116.798	0.70124	0.484165
ADAMDEC1	5579	340	8	174.19	176.147	54.7671	0.161104	0.700993
APOBEC3A	5579	340	8	151.323	82.7397	8.66678	0.98413	0.049777
APOL3	5579	340	8	693.743	662.257	416.197	0.997953	0.374518
APOL6	5579	340	8	1889.27	1933.3	961.585	0.115303	0.0403807
AQP9	5579	340	8	525.559	410.401	107.076	0.369218	0.496165
ARRB1	5579	340	8	446.708	480.974	583.179	0.128735	0.21115
CCL19	5579	340	8	296.936	285.741	197.041	0.984898	0.728433
CCL5	5579	340	8	1017.27	1036.51	421.917	0.455412	0.386793
CCL8	5579	340	8	57.9974	69.4503	35.5551	0.0224427	0.557664
CCR7	5579	340	8	137.332	158.876	37.0513	0.627652	0.161052
CD38	5579	340	8	143.562	134.642	67.6999	0.771861	0.125509
CD40	5579	340	8	528.351	519.481	191.332	0.605712	0.0515793
CHI3L1	5579	340	8	4887.66	4349.1	1016.19	0.737461	0.893991
CLIC2	5579	340	8	318.254	267.592	129.345	0.0950183	0.0854652
CXCL10	5579	340	8	952.549	1077.82	299.124	0.0388691	0.893124
CXCL11	5579	340	8	281.937	346.791	74.3149	0.0812445	0.499503
CXCL13	5579	340	8	577.068	473.467	17.3413	0.249675	0.0320354
CXCL9	5579	340	8	1553.11	1456.65	353.593	0.62062	0.30592
CYP27B1	5579	340	8	106.611	88.2277	75.3671	0.0757512	0.135377
DHX58	5579	340	8	416.448	439.92	428.133	0.0783659	0.567797
EBI3	5579	340	8	65.1602	67.6866	49.3314	0.490092	0.574954
GGT5	5579	340	8	725.328	728.673	1217.05	0.251036	0.737581
HESX1	5579	340	8	12.8782	15.167	10.4477	0.00840175	0.573833
IDO1	5579	340	8	673.663	687.478	38.3664	0.0301322	0.0197203
IFI44L	5579	340	8	856.631	1032.3	528.687	0.0532628	0.970516
IL2RA	5579	340	8	75.0503	88.7906	14.8824	0.373075	0.0662615
KIAA0754	5579	340	8	151.109	158.33	125.751	0.0935132	0.815544
KYNU	5579	340	8	372.611	330.155	149.375	0.986073	0.117028
LAG3	5579	340	8	163.919	180.872	94.9467	0.343844	0.983287
LAMP3	5579	340	8	645.835	625.897	67.6874	0.373336	0.0134617
LILRA3	5579	340	8	15.9156	16.4598	2.18905	0.276893	0.0515088
LILRB2	5579	340	8	157.011	166.227	71.9004	0.405554	0.19724
NOD2	5579	340	8	143.119	130.226	60.7853	0.386444	0.125238
PLA1A	5579	340	8	481.444	509.949	524.704	0.426909	0.238263
PTGIR	5579	340	8	50.1178	52.2921	68.9367	0.793353	0.722411
RASSF4	5579	340	8	1576.68	1462.18	853.048	0.552213	0.256638
RSAD2	5579	340	8	479.326	567.91	302.534	0.0222382	0.571967
SIGLEC1	5579	340	8	367.4	485.262	285.229	0.0282536	0.980138
SLAMF1	5579	340	8	43.9868	71.3615	9.00747	0.634047	0.0461591
SLC15A3	5579	340	8	732.897	766.551	763.194	0.477143	0.52563
SLC2A6	5579	340	8	206.041	200.653	141.992	0.800797	0.656354
SOCS1	5579	340	8	155.011	138.232	46.5165	0.311603	0.0253549
TLR7	5579	340	8	122.947	129.732	98.3435	0.0343217	0.923548
TLR8	5579	340	8	75.0686	74.2126	32.3597	0.376495	0.30344
TNFAIP6	5579	340	8	187.818	175.034	131.152	0.31122	0.268693
TNIP3	5579	340	8	27.817	26.3236	0.851867	0.692827	0.00139657
TRPM4	5579	340	8	1702.93	1780.16	1990.85	0.273147	0.506917

### Sheet: 22FA_geneset
Gene_Name	#Indiv_0RDV	#Indiv_1RDV	0RDV_avg	1RDV_avg	0vs1RDV_pvalue
ACHE	5788	139	167.873	166.084	0.534704
ADAMDEC1	5788	139	173.049	219.599	0.00455871
APOBEC3A	5788	139	147.487	135.096	0.0144886
APOL3	5788	139	691.781	682.444	0.626321
APOL6	5788	139	1888.09	1992.38	0.0919154
AQP9	5788	139	521.824	375.284	0.0283159
ARRB1	5788	139	449.403	426.181	0.68487
CCL19	5788	139	296.027	302.045	0.438861
CCL5	5788	139	1017.4	1024.41	0.250624
CCL8	5788	139	58.1002	80.4544	0.00130579
CCR7	5788	139	137.163	191.315	0.160595
CD38	5788	139	142.554	159.368	0.076119
CD40	5788	139	528.735	471.284	0.665023
CHI3L1	5788	139	4757.53	8765.81	0.00112609
CLIC2	5788	139	316.364	262.154	0.336171
CXCL10	5788	139	955.818	1085.28	6.9279e-06
CXCL11	5788	139	284.782	310.151	0.00030316
CXCL13	5788	139	576.138	330.16	0.0952017
CXCL9	5788	139	1545.7	1556.62	0.0570795
CYP27B1	5788	139	106.053	83.0672	0.245959
DHX58	5788	139	418.321	396.529	0.760459
EBI3	5788	139	65.1183	72.1735	0.856363
GGT5	5788	139	727.96	652.238	0.0640022
HESX1	5788	139	12.9426	15.6575	0.00171529
IDO1	5788	139	669.904	827.416	0.0205932
IFI44L	5788	139	863.289	990.19	0.0386064
IL2RA	5788	139	75.335	93.34	0.0137296
KIAA0754	5788	139	151.839	136.9	0.588017
KYNU	5788	139	372.168	274.389	0.175715
LAG3	5788	139	165.225	147.05	0.249612
LAMP3	5788	139	638.588	865.552	0.00292567
LILRA3	5788	139	16.0047	12.7439	0.496788
LILRB2	5788	139	157.267	164.02	0.302456
NOD2	5788	139	142.479	133.515	0.0752513
PLA1A	5788	139	489.266	227.937	0.0218926
PTGIR	5788	139	50.327	47.8101	0.568047
RASSF4	5788	139	1579.32	1145.2	0.0988474
RSAD2	5788	139	481.449	597.404	0.003196
SIGLEC1	5788	139	371.188	493.25	0.0226234
SLAMF1	5788	139	45.6419	40.0161	0.487469
SLC15A3	5788	139	733.72	782.719	0.183249
SLC2A6	5788	139	205.321	219.141	0.285905
SOCS1	5788	139	154.719	119.862	0.0872458
TLR7	5788	139	123.085	132.394	0.0285645
TLR8	5788	139	74.932	76.205	0.211077
TNFAIP6	5788	139	188.168	138.726	0.204336
TNIP3	5788	139	27.6094	31.2579	0.330675
TRPM4	5788	139	1704.08	1860.86	0.632538
