## Supplementary Table S13 for "Germline rare deleterious variant load alters cancer risk, age of onset and tumor characteristics"

### Sheet: Survival_Analysis
	Cancer_typ	Num_indiv	Cox_Coeff	Cox_p
1	Breast invasive carcinoma	606	-8.00443	0.301175
2	Lung adenocarcinoma	415	5.23198	0.352019
3	Lung squamous cell carcinoma	439	-1.98068	0.699286
4	Brain Lower Grade Glioma	426	43.1741	0.0180091
5	Head and Neck squamous cell carcinoma	419	4.29052	0.195933
6	Skin Cutaneous Melanoma	422	-9.59729	0.0650051
7	Prostate adenocarcinoma	401	-12.1801	0.872036
8	Thyroid carcinoma	337	-16.3522	0.724717
9	Uterine Corpus Endometrial Carcinoma	324	0.86142	0.968467
10	Bladder Urothelial Carcinoma	299	-1.45873	0.793526
11	Kidney renal clear cell carcinoma	273	15.7762	0.0342055
12	Stomach adenocarcinoma	246	4.50195	0.640819
13	Colon adenocarcinoma	255	-17.4666	0.270347
14	Glioblastoma multiforme	99	7.52167	0.578307
15	Ovarian serous cystadenocarcinoma	181	4.42865	0.782617
16	Kidney renal papillary cell carcinoma	192	56.4147	0.017021
17	Liver hepatocellular carcinoma	164	-1.62079	0.912448
18	Cervical SqCC and endocervical adenocarcinoma	162	-12.8546	0.240204
19	Rectum adenocarcinoma	94	-163.518	0.321426
20	Adrenocortical carcinoma	65	50.6744	0.115973
21	Kidney Chromophobe	56	51.717	0.573329
22	Uterine Carcinosarcoma	42	22.8573	0.345849
