## Supplementary Table S14 for "Germline rare deleterious variant load alters cancer risk, age of onset and tumor characteristics"

### Sheet: 94CPD_geneset
Cancer Type	#Indiv_0RDV	#Indiv_1RDV	#Indiv_>1RDV	0RDV_TMB_avg	1RDV_TMB_avg	>1RDV_TMB_avg	0vs1RDV_pvalue	0vs>1RDV_pvalue
Breast invasive carcinoma	551	53	1	2.6257	2.81579	1.73684	0.142453	0.400332
Lung adenocarcinoma	425	33	0	7.67046	7.04306		0.751947
Lung squamous cell carcinoma	412	20	0	7.41109	9.45789		0.798786
Brain Lower Grade Glioma	397	25	0	1.62535	0.668421		0.141383
Head and Neck squamous cell carcinoma	389	20	1	4.38797	2.82105	5	0.158505	0.341891
Skin Cutaneous Melanoma	391	30	0	19.8531	19.0825		0.779279
Prostate adenocarcinoma	368	33	1	1.30206	0.807815	2.71053	0.82742	0.0955178
Thyroid carcinoma	319	14	0	0.401501	0.364662		0.268955
Uterine Corpus Endometrial Carcinoma	303	17	0	23.4759	11.6285		0.14835
Bladder Urothelial Carcinoma	282	22	0	6.86534	6.4055		0.932767
Kidney renal clear cell carcinoma	252	18	0	1.41938	1.54094		0.156891
Stomach adenocarcinoma	235	27	2	10.2812	10.5039	1.68421	0.393782	0.139948
Colon adenocarcinoma	236	15	1	9.54929	27.207	16.6316	0.00320755	0.251187
Glioblastoma multiforme	234	14	2	3.53835	1.40226	1.89474	0.667407	0.370881
Ovarian serous cystadenocarcinoma	176	42	2	2.02542	2.81579	1.47368	0.0623521	0.590393
Kidney renal papillary cell carcinoma	174	14	0	2.38309	1.41165		0.0313906
Liver hepatocellular carcinoma	151	9	0	2.82572	1.8655		0.233084
Cervical SqCC and endocervical adenocarcinoma	151	7	0	5.60439	4.42857		0.422072
Rectum adenocarcinoma	92	6	0	7.5635	2.07895		0.10944
Adrenocortical carcinoma	72	4	0	2.15643	1.84868		0.552895
Acute Myeloid Leukemia	63	3	0	0.558062	0.333333		0.769433
Kidney Chromophobe	51	5	0	0.910217	0.573684		0.931186
Uterine Carcinosarcoma	40	2	0	1.675	0.934211		0.23699
Lymphoid Neoplasm Diffuse Large B-cell Lymphoma	15	2	1	3.10702	2.28947	3.52632	0.823529	0.875

### Sheet: 95DDR_geneset
Cancer Type	#Indiv_0RDV	#Indiv_1RDV	#Indiv_>1RDV	0RDV_TMB_avg	1RDV_TMB_avg	>1RDV_TMB_avg	0vs1RDV_pvalue	0vs>1RDV_pvalue
Breast invasive carcinoma	556	48	1	2.66746	2.35965	1.36842	0.472896	0.679146
Lung adenocarcinoma	433	25	0	7.674	6.78105		0.985741
Lung squamous cell carcinoma	412	19	1	7.47739	8.20083	6.02632	0.700764	0.993308
Brain Lower Grade Glioma	406	16	0	1.59632	0.866776		0.153614
Head and Neck squamous cell carcinoma	391	19	0	4.35846	3.37812		0.87086
Skin Cutaneous Melanoma	399	21	1	20.0513	14.3534	33.1579	0.181764	0.228674
Prostate adenocarcinoma	377	25	0	1.29122	0.869474		0.810983
Thyroid carcinoma	323	10	0	0.401092	0.363158		0.643498
Uterine Corpus Endometrial Carcinoma	307	13	0	23.3366	11.2713		0.926841
Bladder Urothelial Carcinoma	286	18	0	6.81266	7.14035		0.545805
Kidney renal clear cell carcinoma	259	10	1	1.40998	1.86579	1.57895	0.0029517	0.53988
Stomach adenocarcinoma	238	25	1	10.2705	10.2832	1.60526	0.284142	0.286712
Colon adenocarcinoma	235	16	1	9.98029	19.773	16.6316	0.036222	0.258345
Glioblastoma multiforme	239	11	0	2.18509	29.9234		0.137679
Ovarian serous cystadenocarcinoma	179	41	0	2.03087	2.78434		0.110615
Kidney renal papillary cell carcinoma	181	7	0	2.22027	4.65038		0.242749
Liver hepatocellular carcinoma	153	7	0	2.81287	1.87218		0.220032
Cervical SqCC and endocervical adenocarcinoma	151	6	1	5.58801	5.20614	2.23684	0.0402546	0.927355
Rectum adenocarcinoma	94	4	0	7.45409	1.90789		0.0683379
Adrenocortical carcinoma	74	2	0	2.18243	0.578947		0.673008
Acute Myeloid Leukemia	64	2	0	0.558799	0.197368		0.561151
Kidney Chromophobe	54	2	0	0.890838	0.592105		0.911954
Uterine Carcinosarcoma	39	3	0	1.69028	0.982456		0.240631
Lymphoid Neoplasm Diffuse Large B-cell Lymphoma	15	3	0	3.10702	2.70175		1

### Sheet: 299SCD_geneset
Cancer Type	#Indiv_0RDV	#Indiv_1RDV	#Indiv_>1RDV	0RDV_TMB_avg	1RDV_TMB_avg	>1RDV_TMB_avg	0vs1RDV_pvalue	0vs>1RDV_pvalue
Breast invasive carcinoma	559	44	2	2.64043	2.70335	1.39474	0.240793	0.526242
Lung adenocarcinoma	430	28	0	7.70453	6.40789		0.962977
Lung squamous cell carcinoma	414	18	0	7.3264	11.633		0.345175
Brain Lower Grade Glioma	404	18	0	1.61028	0.634503		0.0525708
Head and Neck squamous cell carcinoma	403	7	0	4.32937	3.37218		0.682843
Skin Cutaneous Melanoma	393	27	1	19.6978	18.5156	93.8947	0.72087	0.0948174
Prostate adenocarcinoma	381	20	1	1.28257	0.857895	2.71053	0.780865	0.0959758
Thyroid carcinoma	322	11	0	0.404135	0.277512		0.670104
Uterine Corpus Endometrial Carcinoma	295	25	0	22.2045	30.4211		0.784422
Bladder Urothelial Carcinoma	289	15	0	6.92961	4.95263		0.346469
Kidney renal clear cell carcinoma	258	12	0	1.42615	1.45614		0.682899
Stomach adenocarcinoma	238	26	0	10.5052	7.80061		0.0252713
Colon adenocarcinoma	236	16	0	9.72112	24.0115		0.00111098
Glioblastoma multiforme	237	13	0	3.5111	1.48178		0.930918
Ovarian serous cystadenocarcinoma	184	32	4	2.01001	3.02878	2.73026	0.0181269	0.322541
Kidney renal papillary cell carcinoma	172	16	0	2.25612	2.89803		0.791623
Liver hepatocellular carcinoma	152	7	1	2.81527	2.02256	1.39474	0.499084	0.292362
Cervical SqCC and endocervical adenocarcinoma	151	7	0	5.70634	2.22932		0.26463
Rectum adenocarcinoma	94	4	0	7.43813	2.28289		0.478104
Adrenocortical carcinoma	74	2	0	2.18741	0.394737		0.172738
Acute Myeloid Leukemia	64	2	0	0.557155	0.25		0.925323
Kidney Chromophobe	55	1	0	0.88756	0.473684		0.664395
Uterine Carcinosarcoma	39	3	0	1.65385	1.45614		0.864127
Lymphoid Neoplasm Diffuse Large B-cell Lymphoma	17	1	0	3.10836	1.86842		0.555556

### Sheet: 22FA_geneset
Cancer Type	#Indiv_0RDV	#Indiv_1RDV	0RDV_TMB_avg	1RDV_TMB_avg	0vs1RDV_pvalue	0vs1RDV_pvalue_withoutBRCA1/2
Breast invasive carcinoma	585	20	2.61718	3.33421	0.000519133	0.960039
Lung adenocarcinoma	452	6	7.6027	9.32456	0.230128
Lung squamous cell carcinoma	423	9	7.55164	5.3538	0.434742
Brain Lower Grade Glioma	417	5	1.57762	0.821053	0.512456
Head and Neck squamous cell carcinoma	401	9	4.34768	2.76901	0.511147
Skin Cutaneous Melanoma	414	7	19.7913	20.2068	0.988753
Prostate adenocarcinoma	392	10	1.27578	0.842105	0.903442
Thyroid carcinoma	328	5	0.401637	0.289474	0.986904
Uterine Corpus Endometrial Carcinoma	316	4	23.1011	2.73026	0.812984
Bladder Urothelial Carcinoma	295	9	6.75442	9.37719	0.126441
Kidney renal clear cell carcinoma	268	2	1.42203	2.15789	0.0697397
Stomach adenocarcinoma	253	11	10.1352	12.622	0.00717554	0.00385736
Colon adenocarcinoma	246	6	10.4801	16.7105	0.18372
Glioblastoma multiforme	245	5	3.43233	2.09474	0.19473
Ovarian serous cystadenocarcinoma	185	35	2.10228	2.53609	0.0156588	0.314546
Kidney renal papillary cell carcinoma	185	3	2.31323	2.15789	0.357612
Liver hepatocellular carcinoma	157	3	2.79467	1.57018	0.162568
Cervical SqCC and endocervical adenocarcinoma	155	3	5.52207	7.11404	0.0266246	0.0675982
Rectum adenocarcinoma	95	3	7.38947	2.10526	0.260938
Adrenocortical carcinoma	76	0	2.14024
Acute Myeloid Leukemia	65	1	0.55587	0.0263158	0.102891
Kidney Chromophobe	55	1	0.888038	0.447368	0.457028
Uterine Carcinosarcoma	42	0	1.63972
Lymphoid Neoplasm Diffuse Large B-cell Lymphoma	17	1	3.01084	3.52632	0.777778
